# Genomic Insights into the emergence of Carbapenem-Resistant *Salmonella* Typhi harboring *bla*_NDM-5_ in India

**DOI:** 10.1101/2025.05.20.25327816

**Authors:** T Tharani Priya, Jobin John Jacob, T Monisha Priya, Mahantesh, Bhavana, Suhani, Savitha Nagaraj, Jayanthi Savio, Priyadarshini A Padaki, J Sudarsana, Ashalatha Nair, Suganya Verma, Raman Gaikwad, Divya Joshi, Vasant C Nagvekar, Camilla Rodrigues, S Pavithra, B Santhosh K, Jacob John, Kamini Walia, Balaji Veeraraghavan

## Abstract

**Background:** The rising antimicrobial resistance in *Salmonella* Typhi presents a critical public health challenge by limiting effective treatment options. This highlights the importance of sustained genomic surveillance of the high-risk lineages and antimicrobial resistance determinants of *S*. Typhi to inform and support the implementation of typhoid vaccination programs, especially in endemic regions. In this context, we investigated a recent outbreak of carbapenem-resistant *Salmonella* Typhi in India, to elucidate the genomic epidemiology, resistance mechanisms, and evolution of drug resistance.

**Methods:** A total of 21 carbapenem-resistant *S*. Typhi isolates collected from multiple healthcare facilities were subjected to phenotypic and genotypic characterization. Short-read whole-genome sequencing (WGS) was performed to analyze the population structure, identify single nucleotide polymorphisms (SNP), and investigate the evolution of antimicrobial resistance. A maximum likelihood phylogenetic was constructed in the context of global isolates to infer the emergence and dissemination of carbapenem-resistant *S*. Typhi. Additionally, two isolates were subjected to long-read nanopore sequencing to characterize the plasmids and assess their circulation among other Enterobacterales.

**Results:** Antimicrobial susceptibility testing of isolates revealed resistance to ampicillin, ciprofloxacin, ceftriaxone, and carbapenem, while the isolates remained susceptible to chloramphenicol, cotrimoxazole, and azithromycin. The genomic analysis identified the presence of two plasmids: IncFIB(K) harboring *bla*_CTX-M-15_, *qnrS1*, *tetA*, *tetR,* and IncX3, carrying the *bla*_NDM-5_ gene. Phylogenetic analysis classified the isolates within a novel genotype, 4.3.1.1.1 belonging to genotype 4.3.1.1(H58 lineage I). The independent acquisition of resistance plasmids from other Enterobacterales in multiple *S*. Typhi genotypes highlights a significant public health concern.

**Conclusion:** Our findings emphasize the need for robust genomic surveillance to monitor antimicrobial resistance, trace the dissemination of high-risk *S*. Typhi lineages, and guide evidence-based antibiotic policies for the treatment of drug-resistant strains. Strengthening surveillance addresses travel-associated transmission and prevents the global spread of drug-resistant strains.
