## Supplemental Table 2 for "Genomic Insights into the emergence of Carbapenem-Resistant *Salmonella* Typhi harboring *bla*_NDM-5_ in India"

### Sheet: Sheet1
Table S2 Complete list of genomes included in the study
S. No	Data Accession	Study Accession	Final_genotype	Year	Region	Country_Origin		blaTEM-1D	catA1	dfrA	sul1/2	blaSHV-12	blaCTX-M-15	qnrB/S	blaNDM-5		gyrA_S83F/Y	gyrA_D87G/N/Y	parC_S80I		IncFIB(K)	IncFIB(pHCM2)	IncHI1A	IncX1/X3	IncY
1	ERR1010007	PRJEB8666	2.3.2	2013	Africa	Burkina Faso		0	0	0	0	0	0	0	0		0	0	0		0	0	0	0	0
2	ERR984778	PRJEB8666	3.1.1	2013	Africa	Burkina Faso		0	1	1	1	0	0	0	0		0	0	0		0	0	0	0	0
3	ERR357600	ERP001718	3.3.2	2011	South Asia	Nepal		0	0	0	0	0	0	0	0		0	0	0		0	0	0	0	0
4	ERR998612	PRJEB8666	1.2	2012	Africa	Ethiopia		0	0	0	0	0	0	0	0		0	0	0		0	0	0	0	0
5	ERR3283065	PRJEB20541	2.1.7.1	2009	Oceania	Papua New Guinea		0	0	0	0	0	0	0	0		0	0	0		0	0	0	0	0
6	ERR338025	ERP001718	2.4	2010	Africa	South Africa		0	0	0	0	0	0	0	0		0	0	0		0	0	0	0	0
7	ERR5751745	ERP123572	4.3.1.1.EA1	2020	Africa	South Africa		1	1	1	1	0	0	0	0		0	0	0		0	0	0	0	0
8	ERR4451625	ERP123572	3.3.1	2018	Africa	South Africa		0	0	0	0	0	0	0	0		0	0	0		0	0	0	0	0
9	ERR4451227	ERP123572	1.1.2	2020	Africa	South Africa		0	0	0	0	0	0	0	0		0	0	0		0	0	0	0	0
10	ERR4362422	PRJEB30334	4.3.1.1	2017	South Asia	Bangladesh		0	0	0	0	0	0	0	0		1	0	0		0	1	0	0	0
11	ERR4362381	PRJEB30334	4.3.1.3.Bdq	2017	South Asia	Bangladesh		1	0	0	1	0	0	1	0		1	0	0		1	0	0	0	0
12	ERR4362371	PRJEB30334	2.3.3	2016	South Asia	Bangladesh		0	0	0	0	0	0	0	0		1	0	0		0	0	0	0	0
13	ERR4362710	PRJEB30334	3.2.2	2016	South Asia	Bangladesh		0	0	0	0	0	0	0	0		1	0	0		0	0	0	1	0
14	ERR4362617	PRJEB30334	3.3.2.Bd1	2017	South Asia	Bangladesh		0	0	0	0	0	0	0	0		1	0	0		0	0	0	0	0
15	ERR4362559	PRJEB30334	2.0.1	2017	South Asia	Bangladesh		0	0	0	0	0	0	0	0		1	0	0		0	0	0	0	0
16	ERR4325922	PRJEB30334	4.3.1.3	2018	South Asia	Bangladesh		1	1	1	1	0	0	0	0		1	0	0		0	0	1	0	0
17	ERR4326171	PRJEB30334	2	2018	South Asia	Bangladesh		0	0	0	0	0	0	0	0		0	0	0		0	0	0	0	0
18	ERR4325995	PRJEB30334	3.1.2	2017	South Asia	Bangladesh		0	0	0	0	0	0	0	0		0	1	0		0	0	0	0	0
19	ERR5192585	PRJEB30334	4.3.1.1	2017	South Asia	Bangladesh		1	1	1	1	0	0	0	0		1	0	0		0	1	0	0	0
20	ERR1788835	PRJEB12392	4.3.1.1	2006	South Asia	India		1	1	1	1	0	0	0	0		1	0	0		0	0	1	0	0
21	ERR1788832	PRJEB12392	4.3.1.1	2006	South Asia	India		0	0	0	0	0	0	0	0		1	0	0		0	0	0	0	0
22	ERR1788828	PRJEB12392	4.3.1.1	2005	South Asia	India		1	1	1	1	0	0	0	0		1	0	0		0	0	1	0	0
23	ERR1788825	PRJEB12392	4.3.1.1	2005	South Asia	India		0	0	0	0	0	0	0	0		1	0	0		0	0	0	0	0
24	ERR1788824	PRJEB12392	4.3.1.1	2005	South Asia	India		0	0	0	0	0	0	0	0		1	0	0		0	0	0	0	0
25	ERR1788823	PRJEB12392	2.5	2005	South Asia	India		0	0	0	0	0	0	0	0		0	1	0		0	0	0	0	0
26	ERR1788813	PRJEB12392	4.3.1.1	2004	South Asia	India		0	0	0	0	0	0	0	0		1	0	0		0	0	0	0	0
27	ERR1788810	PRJEB12392	4.3.1.1	2004	South Asia	India		0	0	0	0	0	0	0	0		1	0	0		0	0	0	0	0
28	ERR1788804	PRJEB12392	4.3.1.1	2003	South Asia	India		0	0	0	0	0	0	0	0		1	0	0		0	0	0	0	0
29	ERR1788802	PRJEB12392	4.3.1.1	2003	South Asia	India		0	0	0	0	0	0	0	0		1	0	0		0	0	0	0	0
30	ERR1788801	PRJEB12392	4.3.1.1	2002	South Asia	India		0	0	0	0	0	0	0	0		1	0	0		0	0	0	0	0
31	ERR1788797	PRJEB12392	4.3.1.1	2001	South Asia	India		0	0	0	0	0	0	0	0		1	0	0		0	0	0	0	0
32	ERR1788795	PRJEB12392	4.3.1.1	2001	South Asia	India		0	0	0	0	0	0	0	0		1	0	0		0	0	0	0	0
33	ERR1788787	PRJEB12392	4.3.1.1	1998	South Asia	India		1	1	1	1	0	0	0	0		1	0	0		0	0	1	0	0
34	ERR1788776	PRJEB12392	3.2	1994	South Asia	India		0	0	0	0	0	0	0	0		0	0	0		0	0	0	0	0
35	ERR1788770	PRJEB12392	4.3.1.1	1993	South Asia	India		1	1	1	1	0	0	0	0		0	1	0		0	0	0	0	0
36	ERR1788766	PRJEB12392	4.3.1.1	1992	South Asia	India		1	1	1	1	0	0	0	0		0	0	0		0	0	0	0	0
37	ERR1788765	PRJEB12392	4.3.1.1	1992	South Asia	India		0	0	0	0	0	0	0	0		0	0	0		0	0	0	0	0
38	ERR1788763	PRJEB12392	4.3.1.1	1992	South Asia	India		0	0	0	0	0	0	0	0		0	0	0		0	0	0	0	0
39	ERR1788760	PRJEB12392	4.3.1.1	1991	South Asia	India		1	1	1	1	0	0	0	0		0	0	0		0	0	0	0	0
40	ERR1788756	PRJEB12392	3.0.2	1991	South Asia	India		0	0	0	0	0	0	0	0		0	0	0		0	0	0	0	0
41	ERR1788738	PRJEB12392	4.3.1.1	1991	South Asia	India		1	1	1	1	0	0	0	0		0	0	0		0	0	1	0	0
42	ERR1788922	PRJEB12392	4.3.1.1	2015	South Asia	India		0	0	0	0	0	0	0	0		1	0	0		0	0	0	0	0
43	ERR1788921	PRJEB12392	4.3.1.1	2015	South Asia	India		0	0	0	0	0	0	0	0		1	0	0		0	0	0	0	0
44	ERR1788920	PRJEB12392	4.3.1.1	2015	South Asia	India		1	1	1	1	0	0	0	0		1	0	0		0	1	0	0	0
45	ERR1788919	PRJEB12392	4.3.1.1	2015	South Asia	India		0	0	0	0	0	0	0	0		1	0	0		0	0	0	0	0
46	ERR1788913	PRJEB12392	4.3.1.1	2014	South Asia	India		0	0	0	0	0	0	0	0		1	0	0		0	0	0	0	0
47	ERR1788911	PRJEB12392	4.3.1.1	2014	South Asia	India		0	0	0	0	0	0	0	0		1	0	0		0	0	0	0	0
48	ERR1788909	PRJEB12392	4.3.1.1	2014	South Asia	India		0	0	0	0	0	0	0	0		1	0	0		0	0	0	0	0
49	ERR1788908	PRJEB12392	4.3.1.2.1	2014	South Asia	India		0	0	0	0	0	0	0	0		1	1	1		0	0	0	0	0
50	ERR1788753	PRJEB12392	4.3.1.1	1991	South Asia	India		1	1	1	1	0	0	0	0		0	0	0		0	0	1	0	0
51	ERR1788903	PRJEB12392	4.3.1.1	2013	South Asia	India		0	0	0	0	0	0	0	0		1	0	0		0	0	0	0	0
52	ERR1788901	PRJEB12392	4.3.1.1	2013	South Asia	India		0	0	0	0	0	0	0	0		1	0	0		0	0	0	0	0
53	ERR1788897	PRJEB12392	4.3.1.1	2013	South Asia	India		0	0	0	0	0	0	0	0		1	0	0		0	0	0	0	0
54	ERR1788893	PRJEB12392	4.3.1.1	2012	South Asia	India		0	0	0	0	0	0	0	0		1	0	0		0	0	0	0	0
55	ERR1788891	PRJEB12392	4.3.1.1	2012	South Asia	India		0	0	0	0	0	0	0	0		1	0	0		0	0	0	0	0
56	ERR1788888	PRJEB12392	4.3.1.1	2012	South Asia	India		1	1	1	1	0	0	0	0		1	0	0		0	1	0	0	0
57	ERR1788887	PRJEB12392	4.3.1.1	2012	South Asia	India		0	0	0	0	0	0	0	0		1	0	0		0	0	0	0	0
58	ERR1788884	PRJEB12392	4.3.1.1	2012	South Asia	India		0	0	0	0	0	0	0	0		1	0	0		0	0	0	0	0
59	ERR1788874	PRJEB12392	4.3.1.1	2011	South Asia	India		1	1	1	1	0	0	0	0		0	0	0		0	0	0	0	0
60	ERR1788857	PRJEB12392	4.3.1.1	2009	South Asia	India		1	1	1	1	0	0	0	0		1	0	0		0	1	0	0	0
61	ERR1788856	PRJEB12392	4.3.1.1	2009	South Asia	India		1	1	1	1	0	0	0	0		1	0	0		0	0	1	0	0
62	ERR1788855	PRJEB12392	4.3.1.1	2009	South Asia	India		0	0	0	0	0	0	0	0		1	0	0		0	0	0	0	0
63	ERR1788851	PRJEB12392	4.3.1.1	2008	South Asia	India		0	0	0	0	0	0	0	0		1	0	0		0	0	0	0	0
64	ERR1788849	PRJEB12392	4.3.1.1	2008	South Asia	India		0	0	0	0	0	0	0	0		1	0	0		0	0	0	0	0
65	ERR1788747	PRJEB12392	4.3.1.1	1991	South Asia	India		0	0	0	0	0	0	0	0		0	0	0		0	0	0	0	0
66	ERR1788843	PRJEB12392	4.3.1.1	2007	South Asia	India		0	0	0	0	0	0	0	0		1	0	0		0	0	0	0	0
67	ERR1788842	PRJEB12392	4.3.1.1	2007	South Asia	India		0	0	0	0	0	0	0	0		1	0	0		0	0	0	0	0
68	ERR1788840	PRJEB12392	4.3.1.1	2007	South Asia	India		1	1	1	1	0	0	0	0		0	1	0		0	0	0	0	0
69	ERR1788837	PRJEB12392	4.3.1.1	2007	South Asia	India		0	0	0	0	0	0	0	0		1	0	0		0	0	0	0	0
70	ERR1788746	PRJEB12392	4.3.1.1	1991	South Asia	India		0	0	0	0	0	0	0	0		0	0	0		0	0	1	0	0
71	ERR1764378	PRJEB12392	4.3.1.1	2016	South Asia	India		0	0	0	0	0	0	0	0		1	0	0		0	0	0	0	0
72	ERR1764377	PRJEB12392	4.3.1.1	2016	South Asia	India		0	0	0	0	0	0	0	0		1	0	0		0	0	0	0	0
73	ERR4992796	PRJEB14050	4.3.1.1	2017	South Asia	India		0	0	0	0	0	0	0	0		1	0	0		0	0	0	0	0
74	ERR4992794	PRJEB14050	4.3.1.1	2018	South Asia	India		0	0	0	0	0	0	0	0		1	0	0		0	0	0	0	0
75	ERR4992783	PRJEB14050	4.3.1	2018	South Asia	India		0	0	0	0	0	0	0	0		1	0	0		0	0	0	0	0
76	ERR4992759	PRJEB14050	4.3.1.1	2018	South Asia	India		0	0	0	0	0	0	0	0		1	0	0		0	0	0	0	0
77	ERR4992723	PRJEB14050	4.3.1.1	2018	South Asia	India		1	1	1	1	0	0	0	0		0	1	0		0	0	0	0	0
78	ERR4992709	PRJEB14050	4.3.1.1	2017	South Asia	India		1	1	1	1	0	0	0	0		1	0	0		0	1	0	0	0
79	ERR4992645	PRJEB14050	3.3	2018	South Asia	India		0	0	0	0	0	0	0	0		1	0	0		0	0	0	0	0
80	ERR4790842	PRJEB14050	4.3.1.1	2018	South Asia	India		0	0	0	0	0	0	0	0		1	0	0		0	0	0	0	0
81	ERR4790829	PRJEB14050	4.3.1.1	2018	South Asia	India		0	0	0	0	0	0	0	0		1	0	0		0	0	0	0	0
82	ERR4790803	PRJEB14050	4.3.1.1	2018	South Asia	India		0	0	0	0	0	0	0	0		1	0	0		0	1	0	0	0
83	ERR4790795	PRJEB14050	4.3.1.1	2018	South Asia	India		0	0	0	0	0	0	0	0		1	0	0		0	0	0	0	0
84	ERR4790771	PRJEB14050	4.3.1.1	2018	South Asia	India		0	0	0	0	0	0	0	0		1	0	0		0	0	0	0	0
85	ERR4790770	PRJEB14050	4.3.1.1	2018	South Asia	India		0	0	0	0	0	0	0	0		1	0	0		0	0	0	0	0
86	ERR4790762	PRJEB14050	2.2	2018	South Asia	India		0	0	0	0	0	0	0	0		1	0	0		0	0	0	0	0
87	ERR4790761	PRJEB14050	4.3.1.1	2018	South Asia	India		0	0	0	0	0	0	0	0		1	0	0		0	0	0	0	0
88	ERR4790760	PRJEB14050	4.3.1.1	2018	South Asia	India		0	0	0	0	0	0	0	0		1	0	0		0	0	0	0	0
89	ERR4790756	PRJEB14050	2.0.2	2018	South Asia	India		0	0	0	0	0	0	0	0		0	0	0		0	0	0	1	0
90	ERR4790725	PRJEB14050	4.3.1.1	2018	South Asia	India		0	0	0	0	0	0	0	0		1	0	0		0	0	0	0	0
91	ERR4790718	PRJEB14050	2.2.2	2018	South Asia	India		0	0	0	0	0	0	0	0		1	0	0		0	1	0	0	0
92	ERR4790706	PRJEB14050	4.3.1.1	2018	South Asia	India		1	1	1	1	0	0	0	0		1	0	0		0	1	0	0	0
93	ERR4790681	PRJEB14050	4.3.1.1	2018	South Asia	India		0	0	0	0	0	0	0	0		1	0	0		0	0	0	0	0
94	ERR4790677	PRJEB14050	4.3.1.1	2018	South Asia	India		0	0	0	0	0	0	0	0		1	0	0		0	0	0	0	0
95	ERR4634590	PRJEB14050	4.3.1.1	2018	South Asia	India		0	0	0	0	0	0	0	0		1	0	0		0	0	0	0	0
96	ERR4634588	PRJEB14050	4.3.1.1	2018	South Asia	India		1	1	1	1	0	0	0	0		1	0	0		0	1	0	0	0
97	ERR4634568	PRJEB14050	3	2018	South Asia	India		0	0	0	0	0	0	0	0		1	0	0		0	0	0	0	0
98	ERR4634559	PRJEB14050	4.3.1.1	2018	South Asia	India		0	0	0	0	0	0	0	0		1	0	0		0	0	0	0	0
99	ERR4634509	PRJEB14050	4.3.1.1	2017	South Asia	India		0	0	0	0	0	0	0	0		0	0	0		0	0	0	0	0
100	ERR6118187	PRJEB42715	4.3.1.1	2019	South Asia	India		0	0	0	0	0	0	0	0		1	0	0		0	0	0	0	0
101	ERR6118158	PRJEB42715	4.3.1.1	2017	South Asia	India		0	0	0	0	0	0	0	0		1	0	0		0	0	0	0	0
102	ERR6118105	PRJEB42715	4.3.1.1	2019	South Asia	India		0	0	0	0	0	0	0	0		1	0	0		0	0	0	0	0
103	ERR6118075	PRJEB42715	4.3.1.1	2019	South Asia	India		0	0	0	0	0	0	0	0		1	0	0		0	0	0	0	0
104	ERR5201354	PRJEB42715	4.3.1.1	2019	South Asia	India		1	1	1	1	0	0	0	0		1	0	0		0	1	0	0	0
105	ERR5201329	PRJEB42715	4.3.1.1	2018	South Asia	India		0	0	0	0	0	0	0	0		1	0	0		0	0	0	0	0
106	ERR5201327	PRJEB42715	4.3.1.1	2018	South Asia	India		0	0	0	0	0	0	0	0		1	0	0		0	0	0	0	0
107	ERR5201325	PRJEB42715	4.3.1.1	2018	South Asia	India		0	0	0	0	0	0	0	0		1	0	0		0	0	0	0	0
108	ERR5201322	PRJEB42715	4.3.1.1	2019	South Asia	India		1	1	1	1	0	0	0	0		1	0	0		0	1	0	0	0
109	ERR5201307	PRJEB42715	4.3.1.2	2018	South Asia	India		0	0	0	0	0	0	0	0		1	0	0		0	0	0	0	0
110	ERR5201302	PRJEB42715	4.3.1.1	2018	South Asia	India		1	1	1	1	0	0	0	0		1	0	0		0	0	0	0	0
111	ERR5201298	PRJEB42715	4.3.1.1	2018	South Asia	India		0	0	0	0	0	0	0	0		1	0	0		0	1	0	0	0
112	ERR5201273	PRJEB42715	4.3.1.1	2019	South Asia	India		0	0	0	0	0	0	0	0		1	0	0		0	0	0	0	0
113	ERR5201271	PRJEB42715	4.3.1.1	2018	South Asia	India		0	0	0	0	0	0	0	0		1	0	0		0	0	0	0	0
114	ERR5201267	PRJEB42715	4.3.1.1	2019	South Asia	India		0	0	0	0	0	0	0	0		1	0	0		0	0	0	0	0
115	ERR5201264	PRJEB42715	4.3.1.1	2018	South Asia	India		1	1	1	1	0	0	0	0		1	0	0		0	0	0	0	0
116	ERR5201250	PRJEB42715	4.3.1.1	2017	South Asia	India		0	0	0	0	0	0	0	0		1	0	0		0	0	0	0	0
117	ERR5201248	PRJEB42715	4.3.1.1	2018	South Asia	India		0	0	0	0	0	0	0	0		1	0	0		0	0	0	0	0
118	ERR5201246	PRJEB42715	4.3.1.1	2018	South Asia	India		0	0	0	0	0	0	0	0		1	0	0		0	0	0	0	0
119	ERR5201244	PRJEB42715	4.3.1.1	2018	South Asia	India		0	0	0	0	0	0	0	0		1	0	0		0	0	0	0	0
120	ERR5201241	PRJEB42715	4.3.1.1	2017	South Asia	India		0	0	0	0	0	0	0	0		1	0	0		0	0	0	0	0
121	ERR5201234	PRJEB42715	4.3.1.1	2018	South Asia	India		0	0	0	0	0	0	0	0		1	0	0		0	0	0	0	0
122	ERR5201233	PRJEB42715	4.3.1.1	2018	South Asia	India		0	0	0	0	0	0	0	0		1	0	0		0	0	0	0	0
123	ERR5201228	PRJEB42715	4.3.1.1	2018	South Asia	India		0	0	0	0	0	0	0	0		1	0	0		0	0	0	0	0
124	ERR5201227	PRJEB42715	4.3.1.1	2018	South Asia	India		0	0	0	0	0	0	0	0		1	0	0		0	1	0	0	0
125	ERR5201222	PRJEB42715	4.3.1.1	2018	South Asia	India		0	0	0	0	0	0	0	0		1	0	0		0	0	0	0	0
126	ERR5201186	PRJEB42715	4.3.1.1	2018	South Asia	India		1	1	1	1	0	0	0	0		1	0	0		0	1	0	0	0
127	ERR5201182	PRJEB42715	4.3.1	2018	South Asia	India		0	0	0	0	0	0	0	0		1	0	0		0	0	0	0	0
128	ERR5201177	PRJEB42715	4.3.1.1	2018	South Asia	India		0	0	0	0	0	0	0	0		1	0	0		0	0	0	0	0
129	ERR5201141	PRJEB42715	4.3.1.1	2018	South Asia	India		0	0	0	0	0	0	0	0		1	0	0		0	0	0	0	0
130	ERR5201138	PRJEB42715	4.3.1.1	2019	South Asia	India		1	1	1	1	0	0	0	0		1	0	0		0	1	0	0	0
131	ERR5201136	PRJEB42715	4.3.1.1	2018	South Asia	India		1	1	1	1	0	0	0	0		1	0	0		0	1	0	0	0
132	ERR5201096	PRJEB42715	4.3.1.1	2018	South Asia	India		0	0	0	0	0	0	0	0		1	0	0		0	0	0	0	0
133	ERR5201093	PRJEB42715	4.3.1.1	2019	South Asia	India		0	0	0	0	0	0	0	0		1	0	0		0	0	0	0	0
134	ERR5201083	PRJEB42715	4.3.1.1	2019	South Asia	India		0	0	0	0	0	0	0	0		1	0	0		0	0	0	0	0
135	ERR5201065	PRJEB42715	4.3.1.1	2018	South Asia	India		0	0	0	0	0	0	0	0		1	0	0		0	0	0	0	0
136	ERR5201064	PRJEB42715	4.3.1.1	2019	South Asia	India		0	0	0	0	0	0	0	0		1	0	0		0	0	0	0	0
137	ERR5201061	PRJEB42715	4.3.1.1	2019	South Asia	India		0	0	0	0	0	0	0	0		1	0	0		0	0	0	0	0
138	ERR5201050	PRJEB42715	4.3.1.1	2018	South Asia	India		1	1	1	1	0	0	0	0		1	0	0		0	1	0	0	0
139	ERR5201035	PRJEB42715	4.3.1.1	2019	South Asia	India		0	0	0	0	0	0	0	0		1	0	0		0	0	0	0	0
140	ERR5201024	PRJEB42715	4.3.1.1	2018	South Asia	India		0	0	0	0	0	0	0	0		1	0	0		0	0	0	0	0
141	ERR5201021	PRJEB42715	4.3.1.1	2018	South Asia	India		1	1	1	1	0	0	0	0		1	0	0		0	0	0	0	0
142	ERR5201016	PRJEB42715	4.3.1.1	2018	South Asia	India		1	0	0	1	0	0	0	0		1	0	0		0	0	0	0	0
143	ERR5201008	PRJEB42715	4.3.1.1	2019	South Asia	India		0	1	1	1	0	0	0	0		1	0	0		0	1	0	0	0
144	ERR5200999	PRJEB42715	4.3.1.1	2018	South Asia	India		0	0	0	0	0	0	0	0		1	0	0		0	0	0	0	0
145	ERR5200973	PRJEB42715	4.3.1.1	2018	South Asia	India		0	0	0	0	0	0	0	0		1	0	0		0	0	0	0	0
146	ERR5200971	PRJEB42715	4.3.1.1	2019	South Asia	India		1	1	1	1	0	0	0	0		1	0	0		0	1	0	0	0
147	ERR5200958	PRJEB42715	4.3.1.1	2018	South Asia	India		0	0	0	0	0	0	0	0		0	0	0		0	1	0	0	0
148	ERR5200950	PRJEB42715	4.3.1.1	2019	South Asia	India		0	0	0	0	0	0	0	0		1	0	0		0	0	0	0	0
149	ERR5200930	PRJEB42715	4.3.1.1	2018	South Asia	India		0	0	0	0	0	0	0	0		1	0	0		0	0	0	0	0
150	ERR5200923	PRJEB42715	4.3.1.1	2019	South Asia	India		1	1	1	1	0	0	0	0		1	0	0		0	1	0	0	0
151	ERR5200914	PRJEB42715	4.3.1.1	2019	South Asia	India		0	0	0	0	0	0	0	0		1	0	0		0	0	0	0	0
152	ERR5200906	PRJEB42715	4.3.1.1	2019	South Asia	India		0	0	0	0	0	0	0	0		1	0	0		0	0	0	0	0
153	ERR5200904	PRJEB42715	4.3.1.1	2018	South Asia	India		0	0	0	0	0	0	0	0		0	1	0		0	0	0	0	0
154	ERR5200900	PRJEB42715	4.3.1.1	2019	South Asia	India		0	0	0	0	0	0	0	0		1	0	0		0	0	0	0	0
155	ERR5200897	PRJEB42715	4.3.1.1	2018	South Asia	India		0	0	0	0	0	0	0	0		1	0	0		0	0	0	0	0
156	ERR5200892	PRJEB42715	4.3.1.1	2019	South Asia	India		0	0	0	0	0	0	0	0		0	1	0		0	0	0	0	0
157	ERR5200874	PRJEB42715	4.3.1.1	2018	South Asia	India		0	0	0	0	0	0	0	0		1	0	0		0	0	0	0	0
158	SRR14864569	PRJNA319593	4.3.1.1	2019	South Asia	India		1	1	1	1	0	0	0	0		1	0	0		0	1	0	0	0
159	SRR14864551	PRJNA319593	3.1	2019	South Asia	India		0	0	0	0	0	0	0	0		1	0	0		0	0	0	0	0
160	SRR14864512	PRJNA319593	4.3.1.1	2020	South Asia	India		0	0	0	0	0	0	0	0		1	0	0		0	0	0	0	0
161	ERR213281	ERP001718	2.3.5	1994	Oceania	Fiji		0	0	0	0	0	0	0	0		0	0	0		0	0	0	0	0
162	ERR213271	ERP001718	4.2.3	1995	Oceania	Fiji		0	0	0	0	0	0	0	0		0	0	0		0	0	0	0	0
163	ERR213262	ERP001718	3.5	1996	Oceania	Fiji		0	0	0	0	0	0	0	0		0	0	0		0	0	0	0	0
164	ERR213225	ERP001718	4.2.2	2011	Oceania	Fiji		0	0	0	0	0	0	0	0		0	0	0		0	0	0	0	0
165	ERR213253	ERP001718	4.2	1996	Oceania	Fiji		0	0	0	0	0	0	0	0		0	0	0		0	0	0	0	0
166	ERR204259	ERP001718	4.2.1	2008	Oceania	Fiji		0	0	0	0	0	0	0	0		0	0	0		0	0	0	0	0
167	ERR357763	ERP001718	4.3.1.1	2012	South Asia	India		1	1	1	1	0	0	0	0		0	0	0		0	0	0	0	0
168	ERR357821	ERP001718	4.3.1.1	2011	South Asia	India		0	0	0	0	0	0	0	0		0	0	0		0	1	0	0	0
169	ERR357815	ERP001718	4.3.1.1	2011	South Asia	India		1	1	1	1	0	0	0	0		1	0	0		0	0	0	0	0
170	ERR357803	ERP001718	4.3.1.1	1992	Oceania	Fiji		1	1	1	1	0	0	0	0		0	0	0		0	0	0	0	0
171	ERR357793	ERP001718	4.3.1.1	2011	South Asia	India		0	0	0	0	0	0	0	0		1	0	0		0	0	0	0	0
172	ERR357775	ERP001718	0.0.2	2011	Southeast Asia	Indonesia		0	0	0	0	0	0	0	0		0	0	0		0	0	0	0	0
173	ERR357476	ERP001718	4.3.1.1	1993	Oceania	Fiji		0	1	1	1	0	0	0	0		0	0	0		0	0	0	0	0
174	ERR357442	ERP001718	4.3.1.1	2012	South Asia	India		0	0	0	0	0	0	0	0		1	0	0		0	0	0	0	0
175	ERR357471	ERP001718	2.1.7.2	1992	Oceania	Papua New Guinea		0	0	0	0	0	0	0	0		0	0	0		0	0	0	0	0
176	ERR357468	ERP001718	3.5.4.3	1992	Oceania	Samoa		0	0	0	0	0	0	0	0		0	0	0		0	0	0	0	0
177	ERR357440	ERP001718	3.5.4.1	2009	Oceania	Samoa		0	0	0	0	0	0	0	0		0	0	0		0	0	0	0	0
178	ERR352505	ERP001718	4.3.1.1	2011	South Asia	India		1	1	1	1	0	0	0	0		1	0	0		0	1	0	0	0
179	ERR352501	ERP001718	3.5.1	1985	Oceania	Fiji		0	0	0	0	0	0	0	0		0	0	0		0	0	0	0	0
180	ERR352467	ERP001718	2.1.5	2011	Southeast Asia	Indonesia		0	0	0	0	0	0	0	0		0	0	0		0	0	0	0	0
181	ERR352466	ERP001718	4.3.1.1	2011	South Asia	India		1	1	1	1	0	0	0	0		1	1	1		0	0	0	0	0
182	ERR352456	ERP001718	4.3.1.1	2011	South Asia	India		0	0	0	0	0	0	0	0		0	0	0		0	1	0	0	0
183	ERR352453	ERP001718	1.1.4	2011	NA	Not Provided		0	0	0	0	0	0	0	0		0	0	0		0	0	0	0	0
184	ERR352313	ERP001718	4.3.1.1	1992	Oceania	Fiji		1	1	1	1	0	0	0	0		0	0	0		0	0	0	0	0
185	ERR352272	ERP001718	4.3.1.1	2011	South Asia	India		0	0	0	0	0	0	0	0		0	1	0		0	0	0	0	0
186	ERR3804515	PRJEB14050	4.3.1.1	2017	South Asia	India		0	0	0	0	0	0	0	0		1	0	0		0	0	0	0	0
187	ERR3804508	PRJEB14050	4.3.1.1	2016	South Asia	India		0	0	0	0	0	0	0	0		1	0	0		0	0	0	0	0
188	ERR3804564	PRJEB14050	4.3.1.1	2017	South Asia	India		0	0	0	0	0	0	0	0		1	0	0		0	0	0	0	0
189	ERR3804504	PRJEB14050	4.3.1.1	2016	South Asia	India		0	0	0	0	0	0	0	0		1	0	0		0	0	0	0	0
190	ERR3804599	PRJEB14050	4.3.1.1	2017	South Asia	India		0	0	0	0	0	0	0	0		1	0	0		0	0	0	0	0
191	ERR3804526	PRJEB14050	4.3.1.1	2016	South Asia	India		0	0	0	0	0	0	0	0		0	0	0		0	1	0	0	0
192	ERR1837222	PRJEB14050	2.3.4	2009	South Asia	Nepal		0	0	0	0	0	0	0	0		0	0	0		0	0	0	0	0
193	SRR12567847	PRJNA660881	4.3.1.1	2020	Southeast Asia	Singapore		1	1	1	1	0	0	0	0		1	0	0		0	1	0	0	0
194	SRR12567844	PRJNA660881	4.3.1.1	2019	South Asia	Bangladesh		0	1	1	1	0	0	0	0		1	0	0		0	0	0	0	0
195	SRR12567843	PRJNA660881	4.3.1.3.Bdq	2019	Southeast Asia	Singapore		1	0	0	1	0	0	1	0		1	0	0		1	0	0	0	0
196	ERR4785127	PRJEB29740	4.3.1.1	2017	South Asia	India		0	0	0	0	0	0	0	0		1	0	0		0	0	0	0	0
197	ERR4785099	PRJEB29740	4.3.1.1	2017	South Asia	India		0	0	0	0	0	0	0	0		0	1	0		0	0	0	0	0
198	ERR4784656	PRJEB29740	4.3.1.2.1.1	2017	South Asia	India		0	0	0	0	1	0	1	0		1	1	1		0	0	0	1	0
199	ERR4784648	PRJEB29740	4.3.1.1	2017	South Asia	India		0	0	0	0	0	0	0	0		1	0	0		0	0	0	0	0
200	ERR4635583	PRJEB29740	4.3.1.1	2018	South Asia	India		0	0	0	0	0	0	0	0		1	0	0		0	0	0	0	0
201	ERR4635839	PRJEB29740	4.3.1.2.1.1	2018	South Asia	India		0	0	0	0	1	0	1	0		1	1	1		0	0	0	1	0
202	ERR4635821	PRJEB29740	4.3.1.2.1.1	2018	South Asia	India		0	0	0	0	1	0	1	0		1	1	1		0	0	0	1	0
203	ERR4635820	PRJEB29740	4.3.1.2.1.1	2018	South Asia	India		0	0	0	0	1	0	1	0		1	1	1		0	0	0	1	0
204	ERR4635808	PRJEB29740	4.3.1.2.1.1	2018	South Asia	India		0	0	0	0	1	0	1	0		1	1	1		0	0	0	1	0
205	ERR4635805	PRJEB29740	4.3.1.2.1.1	2018	South Asia	India		0	0	0	0	1	0	1	0		1	1	1		0	0	0	1	0
206	ERR4635787	PRJEB29740	4.3.1.2.1.1	2018	South Asia	India		0	0	0	0	1	0	1	0		1	1	1		0	0	0	1	0
207	ERR4635779	PRJEB29740	4.3.1.1	2017	South Asia	India		0	0	0	0	0	0	0	0		1	0	0		0	0	0	0	0
208	ERR4635595	PRJEB29740	4.3.1.2.1.1	2018	South Asia	India		0	0	0	0	1	0	1	0		1	1	1		0	0	0	1	0
209	ERR357651	ERP001718	4.3.1.1	1993	Southeast Asia	Viet Nam		1	1	1	1	0	0	0	0		0	0	0		0	0	1	0	0
210	ERR349570	ERP001718	4.3.1.1	1993	Southeast Asia	Viet Nam		1	1	1	1	0	0	0	0		0	0	0		0	0	1	0	0
211	ERR349425	ERP001718	3.2.1	1993	Southeast Asia	Viet Nam		0	1	0	1	0	0	0	0		0	0	0		0	0	1	0	0
212	ERR349406	ERP001718	3.4	1994	Southeast Asia	Viet Nam		0	0	0	0	0	0	0	0		0	0	0		0	1	0	0	0
213	ERR4042544	PRJEB37899	4.3.1	2019	South Asia	Nepal		0	0	0	0	0	0	0	0		0	1	0		0	0	0	0	0
214	ERR4042542	PRJEB37899	4.3.1	2019	South Asia	Nepal		0	0	0	0	0	0	0	0		0	1	0		0	0	0	0	0
215	ERR340792	ERP001718	2.2.3	2002	Southeast Asia	Laos		0	0	0	0	0	0	0	0		0	0	0		0	0	0	0	0
216	ERR331357	ERP001718	4.1	2004	Southeast Asia	Laos		0	0	0	0	0	0	0	0		0	0	0		0	0	0	0	0
217	ERR331313	ERP001718	3.5.2	2010	Southeast Asia	Laos		0	0	0	0	0	0	0	0		0	0	0		0	0	0	0	0
218	SRR10918353	PRJNA602421	4.3.1.1.P1	2019	South Asia	Pakistan		1	1	1	1	0	1	1	0		1	0	0		0	0	0	0	1
219	ERR5161871	PRJEB14050	3.2.2	2018	South Asia	Bangladesh		0	0	0	0	0	0	0	0		1	0	0		0	0	0	0	0
220	ERR5161455	PRJEB14050	3.2.2	2018	South Asia	Bangladesh		0	0	0	0	0	0	0	0		1	0	0		0	0	0	0	0
221	ERR5161521	PRJEB14050	3.2.2	2018	South Asia	Bangladesh		0	0	0	0	0	0	0	0		1	0	0		0	0	0	0	0
222	ERR5161358	PRJEB14050	4.3.1.1	2017	South Asia	Bangladesh		1	1	1	1	0	0	0	0		1	0	0		0	1	0	0	0
223	ERR5161326	PRJEB14050	2.1.7	2018	South Asia	Bangladesh		0	0	0	0	0	0	0	0		1	0	0		0	0	0	0	0
224	ERR3290625	PRJEB14050	3.3.2.Bd2	2011	South Asia	Bangladesh		0	0	0	0	0	0	0	0		0	1	0		0	1	0	0	0
225	ERR360622	ERP001718	0.1	1999	Africa	Morocco		0	0	0	0	0	0	0	0		0	0	0		0	0	0	0	0
226	ERR360695	ERP001718	1.1.3	2001	Africa	Angola		0	0	0	0	0	0	0	0		0	0	0		0	0	0	0	0
227	ERR360668	ERP001718	0.1.2	1999	Africa	Algeria		0	0	0	0	0	0	0	0		0	0	0		0	0	0	0	0
228	ERR360661	ERP001718	4.1	1973	Southeast Asia	Viet Nam		0	1	0	1	0	0	0	0		0	0	0		0	0	1	0	0
229	ERR360660	ERP001718	2.3.1	2006	Africa	Cameroon		1	0	1	1	0	0	0	0		0	0	0		0	0	0	0	0
230	ERR360657	ERP001718	0.0.1	1998	Africa	Cameroon		0	0	0	0	0	0	0	0		0	0	0		0	0	0	0	0
231	ERR360644	ERP001718	0.1.1	1958	Africa	Cameroon		0	0	0	0	0	0	0	0		0	0	0		0	0	0	0	0
232	ERR360627	ERP001718	1.1.1	2005	Africa	Algeria		1	1	1	1	0	0	0	0		0	0	0		0	0	0	0	0
233	ERR360486	ERP001718	0.1.3	1998	South America	Peru		0	0	0	0	0	0	0	0		0	0	0		0	0	0	0	0
234	SRR12278721	PRJNA641578	4.3.1.2.EA3	2010	Africa	Rwanda		1	1	1	1	0	0	0	0		1	0	0		0	0	0	0	0
235	SRR15146317	PRJNA720150	3.5.4.2	2017	Oceania	Samoa		0	0	0	0	0	0	0	0		0	0	0		0	1	0	0	0
236	SRR15146289	PRJNA720150	4.3.1.1	2019	South Asia	India		0	0	0	0	0	0	0	0		1	0	0		0	0	0	0	0
237	ERR343302	ERP001718	4.3.1.1	2010	South Asia	India		0	0	0	0	0	0	0	0		0	1	0		0	0	0	0	0
238	ERR343278	ERP001718	3.5.4.1	2007	Oceania	Samoa		0	0	0	0	0	0	0	0		0	1	0		0	0	0	0	0
239	ERR343272	ERP001718	4.3.1.1	2006	South Asia	India		0	0	0	0	0	0	0	0		0	0	0		0	1	0	0	0
240	ERR343269	ERP001718	4.3.1.1	2005	South Asia	India		1	0	1	1	0	0	0	0		1	0	0		0	0	0	0	0
241	ERR343250	ERP001718	2.1.4	2002	NA	Not Provided		0	0	0	0	0	0	0	0		0	0	0		0	0	0	0	0
242	ERR343266	ERP001718	3.5.3	2004	Oceania	Samoa		0	0	0	0	0	0	0	0		0	0	0		0	1	0	0	0
243	ERR4244298	PRJEB20778	1.1	2012	South America	Chile		0	0	0	0	0	0	0	0		0	0	0		0	0	0	0	0
244	ERR4244305	PRJEB20778	1.2.1	2014	South America	Chile		0	0	0	0	0	0	0	0		0	0	0		0	0	0	0	0
245	ERR4025532	PRJEB30334	3.0.1	2017	South Asia	Pakistan		0	0	0	0	0	0	0	0		1	0	0		0	0	0	0	0
246	ERR4025469	PRJEB30334	4.3.1.1.P1	2018	South Asia	Pakistan		1	1	1	1	0	1	1	0		1	0	0		0	0	0	0	1
247	ERR4025381	PRJEB30334	4.3.1.1	2016	South Asia	Pakistan		1	1	1	1	0	1	1	0		1	0	0		0	0	0	0	1
248	ERR4025349	PRJEB30334	4.3.1.1	2017	South Asia	Pakistan		0	1	1	1	0	0	0	0		1	0	0		0	0	0	0	0
249	ERR4025182	PRJEB30334	4.3.1.1.P1	2018	South Asia	Pakistan		1	1	1	1	0	1	1	0		1	0	0		0	0	0	0	1
250	SRR9132390	PRJNA230403	2.2.1	2019	South Asia	India		0	0	0	0	0	0	0	0		1	0	0		0	0	0	0	0
251	SRR9021778	PRJNA230403	4.3.1.3.Bdq	2019	South Asia	Bangladesh		1	0	0	1	0	0	1	0		1	0	0		1	0	0	0	0
252	SRR8443671	PRJNA230403	4.3.1.2	2018	South Asia	India		0	0	0	0	1	0	1	0		1	0	0		0	0	0	1	0
253	SRR13611577	PRJNA230403	4.3.1.1	2017	South Asia	Bangladesh		1	1	1	1	0	0	0	0		1	0	0		0	1	0	0	0
254	SRR13246454	PRJNA230403	4.3.1.1	2017	South Asia	Bangladesh		1	1	1	1	0	0	0	0		1	0	0		0	1	0	0	0
255	ERR6294603	PRJEB30334	4	2017	South Asia	Nepal		0	0	0	0	0	0	0	0		0	0	0		0	0	0	0	0
256	SRR10267563	PRJNA230403	4.3.1.1.P1	2020	South Asia	Pakistan		1	1	1	1	0	1	1	0		1	0	0		0	0	0	0	1
257	SRR8568787	PRJNA248792	2.1	2019	Southeast Asia	Indonesia		0	0	0	0	0	0	0	0		0	0	0		0	0	0	0	0
258	SRR8554071	PRJNA248792	4.3.1.2	2019	Asia	Iraq		0	0	0	0	0	1	0	0		1	0	0		0	0	0	0	1
259	SRR8514765	PRJNA248792	4.3.1.2.1.1	2018	South Asia	India		0	0	0	0	1	0	1	0		1	1	1		0	0	0	1	0
260	SRR8489340	PRJNA248792	4.3.1.2	2019	Asia	Iraq		0	0	0	0	0	1	0	0		1	0	0		0	0	0	0	1
261	SRR7165355	PRJNA248792	4.3.1.1	2017	South Asia	Pakistan		1	1	1	1	0	0	0	0		1	0	0		0	1	0	0	0
262	SRR1967531	PRJNA248792	4.3.1.1	2014	South Asia	Bangladesh		1	1	1	1	0	0	0	0		1	0	0		0	1	0	0	0
263	SRR1967503	PRJNA248792	4.3.1.2.1	2014	South Asia	India		0	0	0	0	0	0	0	0		1	1	1		0	0	0	0	0
264	ERR422817	PRJEB3215	4.3.1.1	2011	South Asia	India		1	1	1	1	0	0	0	0		1	0	0		0	1	0	0	0
265	ERR422759	PRJEB3215	4.3.1.1	2009	South Asia	India		0	0	0	0	0	0	0	0		0	1	0		0	1	0	0	0
266	ERR1764622	PRJEB15284	4.3.1	1984	South Asia	Pakistan		1	1	1	1	0	0	0	0		0	0	0		0	0	1	0	0
267	ERR1764598	PRJEB15284	4.3.1.1	1993	South Asia	India		1	1	1	1	0	0	0	0		0	0	0		0	0	1	0	0
268	ERR1764587	PRJEB15284	4.3.1.1	1992	South Asia	India		1	1	1	1	0	0	0	0		0	0	0		0	0	1	0	0
269	ERR1764586	PRJEB15284	4.3.1.1	1992	South Asia	India		1	1	1	1	0	0	0	0		0	0	0		0	0	1	0	0
270	ERR1764583	PRJEB15284	4.3.1.1	1991	South Asia	India		1	1	1	1	0	0	0	0		0	0	0		0	0	1	0	0
271	ERR1764582	PRJEB15284	4.3.1.1	1991	South Asia	India		0	0	0	0	0	0	0	0		0	0	0		0	0	0	0	0
272	ERR1764580	PRJEB15284	4.3.1.1	1991	South Asia	India		0	0	0	0	0	0	0	0		0	0	0		0	0	0	0	0
273	ERR1764579	PRJEB15284	4.3.1.1	1991	South Asia	India		0	1	1	0	0	0	0	0		0	0	0		0	0	1	0	0
274	ERR1764578	PRJEB15284	4.3.1.1	1990	South Asia	India		1	0	1	1	0	0	0	0		0	0	0		0	0	1	0	0
275	ERR1764577	PRJEB15284	4.3.1.1	1990	South Asia	India		0	0	0	0	0	0	0	0		0	0	0		0	0	0	0	0
276	ERR1764576	PRJEB15284	4.3.1.1	1990	South Asia	India		1	1	1	1	0	0	0	0		0	0	0		0	0	1	0	0
277	ERR1791758	PRJEB15284	4.3.1.1	1990	South Asia	India		0	0	0	0	0	0	0	0		0	0	0		0	0	0	0	0
278	ERR1764567	PRJEB15284	4.3.1	1988	South Asia	India		0	0	0	0	0	0	0	0		0	0	0		0	0	0	0	0
279	ERR1764565	PRJEB15284	4.3.1	1988	South Asia	India		0	0	0	0	0	0	0	0		0	0	0		0	0	0	0	0
280	ERR1764649	PRJEB15284	4.3.1.1	1985	South Asia	Pakistan		0	0	0	0	0	0	0	0		0	0	0		0	0	0	0	0
281	ERR1764540	PRJEB15284	4.3.1	1983	South Asia	India		0	0	0	0	0	0	0	0		0	0	0		0	0	0	0	0
282	DRR071033	PRJDB5169	4.3.1.1	2010	South Asia	India		1	0	0	1	0	0	0	0		1	0	0		0	0	0	0	0
283	DRR071027	PRJDB5169	4.3.1.1	2008	South Asia	India		0	0	0	0	0	0	0	0		1	0	0		0	0	0	0	0
284	DRR071000	PRJDB5169	4.3.1.1	2003	South Asia	India		0	0	0	0	0	0	0	0		1	0	0		0	0	0	0	0
285	ERR984932	PRJEB8666	0.0.3	Not Provided	Africa	Ghana		0	0	0	0	0	0	0	0		0	0	0		0	0	0	0	0
286	ERR326642	ERP001718	2.1.9	2005	Southeast Asia	Indonesia		0	0	0	0	0	0	0	0		0	0	0		0	0	0	0	0
287	ERR326625	ERP001718	2.1.6	2010	Southeast Asia	Indonesia		0	0	0	0	0	0	0	0		0	0	0		0	0	0	0	0
288	ERR326623	ERP001718	2.1.8	2007	Southeast Asia	Indonesia		0	0	0	0	0	0	0	0		0	0	0		0	0	0	0	0
289	ERR331212	ERP001718	2.1.3	2008	Southeast Asia	Indonesia		0	0	0	0	0	0	0	0		0	0	0		0	0	0	0	0
290	ERR331218	ERP001718	2.1.1	2006	Southeast Asia	Indonesia		0	0	0	0	0	0	0	0		0	0	0		0	0	0	0	0
291	ERR3527963	PRJEB34107	4.3.1	2019	South Asia	India		1	0	1	1	0	1	1	0		1	0	0		0	0	0	0	1
292	ERR4695929	PRJEB40811	3.3.1	2017	South Asia	India		0	0	0	0	0	0	0	0		1	0	0		0	0	0	0	0
293	ERR4695909	PRJEB40811	4.3.1.2.1	2017	South Asia	India		0	0	0	0	0	0	0	0		1	1	1		0	0	0	0	0
294	ERR4695948	PRJEB40811	4.3.1.2.1	2017	South Asia	India		0	0	0	0	0	0	0	0		1	1	1		0	0	0	0	0
295	ERR4695887	PRJEB40811	4.3.1.1	2017	South Asia	India		0	0	0	0	0	0	0	0		0	1	0		0	0	0	0	0
296	ERR4695932	PRJEB40811	4.3.1.2.1	2017	South Asia	India		0	0	0	0	0	0	0	0		1	1	1		0	0	0	0	0
297	ERR4695942	PRJEB40811	4.3.1.2.1	2017	South Asia	India		0	0	0	0	0	0	0	0		1	1	1		0	0	0	0	0
298	ERR4695896	PRJEB40811	4.3.1.2.1	2017	South Asia	India		0	0	0	0	0	0	0	0		1	1	1		0	0	0	0	0
299	ERR4695906	PRJEB40811	4.3.1.1	2017	South Asia	India		0	0	0	0	0	0	0	0		1	0	0		0	0	0	0	0
300	ERR4695945	PRJEB40811	4.3.1.2.1	2017	South Asia	India		0	0	0	0	0	0	0	0		1	1	1		0	0	0	0	0
301	ERR279154	ERP001718	2.4.1	2011	Africa	Malawi		0	0	0	0	0	0	0	0		0	0	0		0	0	0	0	0
302	ERR279107	ERP001718	4.1.1	2011	Africa	Malawi		0	0	0	0	0	0	0	0		0	0	0		0	0	0	0	0
303	ERR357596	ERP001718	2.5.1	2010	Africa	Democratic Republic of the Congo		1	0	1	1	0	0	0	0		0	0	0		0	0	1	0	0
304	ERR984766	PRJEB8666	2.5.2	2012	Africa	Madagascar		0	0	0	0	0	0	0	0		0	0	0		0	0	0	0	0
305	ERR2093318	ERP022510	4.3.1.1.P1	2017	South Asia	Pakistan		1	1	1	1	0	1	1	0		1	0	0		0	0	0	0	1
306	ERR2093242	ERP022510	4.3.1.1.P1	2016	South Asia	Pakistan		1	1	1	1	0	1	1	0		1	0	0		0	0	0	0	1
307	ERR2093276	ERP022510	4.3.1.1.P1	2017	South Asia	Pakistan		1	1	1	1	0	1	1	0		1	0	0		0	0	0	0	1
308	ERR2093267	ERP022510	4.3.1.1.P1	2017	South Asia	Pakistan		1	1	1	1	0	1	1	0		1	0	0		0	0	0	0	1
309	ERR2093255	ERP022510	4.3.1.1.P1	2017	South Asia	Pakistan		1	1	1	1	0	1	1	0		1	0	0		0	0	0	0	1
310	ERR2093247	ERP022510	4.3.1.1.P1	2016	South Asia	Pakistan		1	1	1	1	0	1	1	0		1	0	0		0	0	0	0	1
311	ERR4362707	PRJEB30334	4.3.1.1	2017	South Asia	Bangladesh		1	1	1	1	0	0	0	0		1	0	0		0	1	0	0	0
312	ERR4362699	PRJEB30334	3.2.2	2018	South Asia	Bangladesh		0	0	0	0	0	0	0	0		1	0	0		0	0	0	0	0
313	ERR4362695	PRJEB30334	3.2.2	2017	South Asia	Bangladesh		0	0	0	0	0	0	0	0		1	0	0		0	0	0	0	0
314	ERR4362690	PRJEB30334	2.3.3	2017	South Asia	Bangladesh		0	0	0	0	0	0	0	0		0	0	0		0	0	0	0	0
315	ERR4362681	PRJEB30334	4.3.1.1	2016	South Asia	Bangladesh		1	1	1	1	0	0	0	0		1	0	0		0	0	0	0	0
316	ERR4362678	PRJEB30334	4.3.1.1	2018	South Asia	Bangladesh		1	1	1	1	0	0	0	0		1	0	0		0	1	0	0	0
317	ERR4362670	PRJEB30334	4.3.1.1	2017	South Asia	Bangladesh		1	1	1	1	0	0	0	0		1	0	0		0	1	0	0	0
318	ERR4362659	PRJEB30334	3.2.2	2017	South Asia	Bangladesh		0	0	0	0	0	0	0	0		1	0	0		0	0	0	0	0
319	ERR4362637	PRJEB30334	4.3.1.1	2016	South Asia	Bangladesh		1	1	1	1	0	0	0	0		1	0	0		0	1	0	0	0
320	ERR4362620	PRJEB30334	4.3.1.1	2017	South Asia	Bangladesh		1	1	1	1	0	0	0	0		1	0	0		0	0	0	0	0
321	ERR4362561	PRJEB30334	2.3.3	2017	South Asia	Bangladesh		0	0	0	0	0	0	0	0		1	0	0		0	0	0	0	0
322	ERR4362551	PRJEB30334	4.3.1.1	2017	South Asia	Bangladesh		1	1	1	1	0	0	0	0		1	0	0		0	1	0	0	0
323	ERR4362512	PRJEB30334	4.3.1.1	2016	South Asia	Bangladesh		1	1	1	1	0	0	0	0		1	0	0		0	1	0	0	0
324	ERR4362500	PRJEB30334	4.3.1.1	2017	South Asia	Bangladesh		1	1	1	1	0	0	0	0		1	0	0		0	1	0	0	0
325	ERR4362490	PRJEB30334	3.3.2	2017	South Asia	Bangladesh		0	0	0	0	0	0	0	0		1	0	0		0	0	0	0	0
326	ERR4362488	PRJEB30334	3.2.2	2017	South Asia	Bangladesh		0	0	0	0	0	0	0	0		1	0	0		0	0	0	0	0
327	ERR4362439	PRJEB30334	3.2.2	2017	South Asia	Bangladesh		0	0	0	0	0	0	0	0		1	0	0		0	0	0	0	0
328	ERR4362435	PRJEB30334	4.3.1.1	2017	South Asia	Bangladesh		1	1	1	1	0	0	0	0		1	0	0		0	0	0	0	0
329	ERR4362415	PRJEB30334	3.3.2	2017	South Asia	Bangladesh		0	0	0	0	0	0	0	0		1	0	0		0	0	0	0	0
330	ERR4362390	PRJEB30334	4.3.1.1	2017	South Asia	Bangladesh		1	1	1	1	0	0	0	0		1	0	0		0	0	0	0	0
331	ERR4362389	PRJEB30334	3.2.2	2017	South Asia	Bangladesh		0	0	0	0	0	0	0	0		1	0	0		0	0	0	0	0
332	ERR4362386	PRJEB30334	3.2.2	2017	South Asia	Bangladesh		0	0	0	0	0	0	0	0		1	0	0		0	0	0	0	0
333	ERR4362354	PRJEB30334	3.3.2	2018	South Asia	Bangladesh		0	0	0	0	0	0	0	0		1	0	0		0	0	0	0	0
334	ERR4362353	PRJEB30334	4.3.1.1	2018	South Asia	Bangladesh		1	1	1	1	0	0	0	0		1	0	0		0	0	0	0	0
335	ERR4362350	PRJEB30334	4.3.1.1	2018	South Asia	Bangladesh		0	1	1	1	0	0	0	0		1	0	0		0	1	0	0	0
336	ERR4362346	PRJEB30334	4.3.1.1	2018	South Asia	Bangladesh		0	1	1	1	0	0	0	0		1	0	0		0	1	0	0	0
337	ERR4325874	PRJEB30334	3.2.2	2017	South Asia	Bangladesh		0	0	0	0	0	0	0	0		1	0	0		0	0	0	0	0
338	ERR4326130	PRJEB30334	4.3.1.1	2017	South Asia	Bangladesh		1	1	1	1	0	0	0	0		1	0	0		0	1	0	0	0
339	ERR4326083	PRJEB30334	4.3.1.1	2018	South Asia	Bangladesh		1	1	1	1	0	0	0	0		1	0	0		0	0	0	0	0
340	ERR4303902	PRJEB30334	3.2.2	2017	South Asia	Bangladesh		0	0	0	0	0	0	0	0		1	0	0		0	0	0	0	0
341	ERR3477465	PRJEB33978	4.3.1.1	2016	South Asia	Bangladesh		1	1	1	1	0	0	0	0		1	0	0		0	1	0	0	0
342	ERR3477464	PRJEB33978	4.3.1.1	2016	South Asia	Bangladesh		1	1	1	1	0	0	0	0		1	0	0		0	1	0	0	0
343	ERR3477463	PRJEB33978	4.3.1.1	2016	South Asia	Bangladesh		1	1	1	1	0	0	0	0		1	0	0		0	1	0	0	0
344	ERR3477462	PRJEB33978	4.3.1.1	2016	South Asia	Bangladesh		1	1	1	1	0	0	0	0		1	0	0		0	1	0	0	0
345	ERR3477461	PRJEB33978	4.3.1.1	2016	South Asia	Bangladesh		1	1	1	1	0	0	0	0		1	0	0		0	1	0	0	0
346	ERR3477460	PRJEB33978	4.3.1.1	2015	South Asia	Bangladesh		1	1	1	1	0	0	0	0		1	0	0		0	1	0	0	0
347	ERR3477459	PRJEB33978	4.3.1.1	2014	South Asia	Bangladesh		1	1	1	1	0	0	0	0		1	0	0		0	1	0	0	0
348	ERR3477458	PRJEB33978	4.3.1.1	2014	South Asia	Bangladesh		1	1	1	1	0	0	0	0		1	0	0		0	1	0	0	0
349	ERR3477457	PRJEB33978	4.3.1.1	2014	South Asia	Bangladesh		1	1	1	1	0	0	0	0		1	0	0		0	1	0	0	0
350	ERR3477455	PRJEB33978	4.3.1.1	2014	South Asia	Bangladesh		1	1	1	1	0	0	0	0		1	0	0		0	1	0	0	0
351	ERR3477454	PRJEB33978	4.3.1.1	2013	South Asia	Bangladesh		1	1	1	1	0	0	0	0		1	0	0		0	0	0	0	0
352	ERR3477453	PRJEB33978	4.3.1.1	2013	South Asia	Bangladesh		1	1	1	1	0	0	0	0		1	0	0		0	1	0	0	0
353	ERR5167509	PRJEB41411	4.3.1.1	2017	South Asia	Bangladesh		1	1	1	1	0	0	0	0		1	0	0		0	1	0	0	0
354	ERR420432	ERP001028	4.3.1.1	2009	South Asia	India		1	1	1	1	0	0	0	0		1	0	0		0	0	0	0	0
355	ERR420429	ERP001028	4.3.1.1	2009	South Asia	India		0	0	0	0	0	0	0	0		1	0	0		0	0	0	0	0
356	ERR420425	ERP001028	4.3.1.1	2011	South Asia	India		1	1	1	1	0	0	0	0		1	0	0		0	1	0	0	0
357	ERR420415	ERP001028	4.3.1.1	2009	South Asia	India		1	1	1	1	0	0	0	0		1	0	0		0	1	0	0	0
358	ERR279352	ERP002086	2.2.4	2004	South Asia	India		0	0	0	0	0	0	0	0		1	0	0		0	0	0	0	0
359	ERR279348	ERP002086	4.3.1.1	2005	South Asia	India		1	1	1	1	0	0	0	0		1	0	0		0	0	0	0	0
360	ERR6118182	PRJEB42715	4.3.1.1	2018	South Asia	India		0	0	0	0	0	0	0	0		1	0	0		0	1	0	0	0
361	ERR6118159	PRJEB42715	4.3.1.1	2017	South Asia	India		1	1	1	1	0	0	0	0		1	0	0		0	1	0	0	0
362	ERR279349	ERP002086	4.3.1.1	2005	South Asia	India		1	1	1	1	0	0	0	0		1	0	0		0	1	0	0	0
363	ERR5201101	PRJEB42715	4.3.1.3	2018	South Asia	India		0	0	0	0	0	0	0	0		0	1	0		0	0	0	0	0
364	ERR5201191	PRJEB42715	4.3.1.1	2019	South Asia	India		0	0	0	0	0	0	0	0		1	0	0		0	0	0	0	0
365	ERR3804571	PRJEB14050	4.3.1.1	2017	South Asia	India		0	0	0	0	0	0	0	0		1	0	0		0	0	0	0	0
366	ERR4042543	PRJEB37899	4.3.1	2019	South Asia	Nepal		0	0	0	0	0	0	0	0		0	1	0		0	0	0	0	0
367	ERR1764570	PRJEB15284	4.3.1	1989	South Asia	India		0	1	1	1	0	0	0	0		0	0	0		0	0	1	0	0
368	ERR4362467	PRJEB30334	4.3.1.3	2017	South Asia	Bangladesh		0	0	0	0	0	0	0	0		0	1	0		0	0	0	0	0
369	ERR4304070	PRJEB30334	4.3.1.3	2018	South Asia	Bangladesh		0	0	0	0	0	0	0	0		0	1	0		0	0	0	0	0
370	Reference	PRJNA236	3.2.1	1993	Southeast Asia	Vietnam		0	0	0	0	0	0	0	0		0	0	0		0	0	0	0	0
371	GCA 000007545	PRJNA371	4.1	1916	Eastern Europe	Russia		0	0	0	0	0	0	0	0		0	0	0		0	0	0	0	0
372	ERR314372		4.1		NA	NA		0	0	0	0	0	0	0	0		0	0	0		0	0	0	0	0
373	ERR314357		4.1		NA	NA		0	0	0	0	0	0	0	0		0	0	0		0	0	0	0	0
374	BV338		4.3.1.3.Bdq	2023	South Asia	India		1	0	0	1	0	0	1	0		1	0	0		1	0	0	0	0
375	BT10862		4.3.1.1.1	2024	South Asia	India		0	0	0	0	0	1	1	1		1	0	0		1	0	0	1	0
376	BT12236		4.3.1.1.1	2024	South Asia	India		0	0	0	0	0	1	1	1		1	0	0		1	0	0	1	0
377	BT14177		4.3.1.1.1	2024	South Asia	India		0	0	0	0	0	1	1	1		1	0	0		1	0	0	1	0
378	BT15401		4.3.1.1.1	2024	South Asia	India		0	0	0	0	0	1	1	1		1	0	0		1	0	0	1	0
379	B5777		4.3.1.1.1	2024	South Asia	India		0	0	0	0	0	1	1	1		1	0	0		1	0	0	1	0
380	B2288		4.3.1.1.1	2024	South Asia	India		0	0	0	0	0	1	1	1		1	0	0		1	0	0	1	0
381	B5971		4.3.1.1.1	2024	South Asia	India		0	0	0	0	0	1	1	1		1	0	0		1	0	0	1	0
382	BC248		4.3.1.1.1	2024	South Asia	India		0	0	0	0	0	1	1	1		1	0	0		1	0	0	1	0
383	FB01		4.3.1.1.1	2024	South Asia	India		0	0	0	0	0	1	1	1		1	0	0		1	0	0	1	0
384	BT15985		4.3.1.1.1	2024	South Asia	India		0	0	0	0	0	1	1	1		1	0	0		1	0	0	1	0
385	PDH2		4.3.1.1.1	2024	South Asia	India		0	0	0	0	0	1	1	1		1	0	0		1	0	0	1	0
386	BT17157		4.3.1.1.1	2025	South Asia	India		0	0	0	0	0	1	1	1		1	0	0		1	0	0	1	0
387	BT15499		4.3.1.1.1	2024	South Asia	India		0	0	0	0	0	1	1	1		1	0	0		1	0	0	1	0
388	BT15515		4.3.1.1.1	2024	South Asia	India		0	0	0	0	0	1	1	1		1	0	0		1	0	0	1	0
389	BT15709		4.3.1.1.1	2024	South Asia	India		0	0	0	0	0	1	1	1		1	0	0		1	0	0	1	0
390	ADCM 01		4.3.1.1.1	2025	South Asia	India		0	0	0	0	0	1	1	1		1	0	0		1	0	0	1	0
391	480 16319		4.3.1.1.1	2025	South Asia	India		0	0	0	0	0	1	1	1		1	0	0		1	0	0	1	0
392	FB02		4.3.1.1.1	2025	South Asia	India		0	0	0	0	0	1	1	1		1	0	0		1	0	0	1	0
393	BT17019		4.3.1.1	2025	South Asia	India		0	0	0	0	0	1	1	0		1	0	0		1	0	0	0	0
394	BT 1949		4.3.1.1.1	2025	South Asia	India		0	0	0	0	0	1	1	1		1	0	0		1	0	0	1	0
395	BA4920		4.3.1.1.1	2025	South Asia	India		0	0	0	0	0	1	1	1		1	0	0		1	0	0	1	0
396	336 11763		4.3.1.1.1	2025	South Asia	India		0	0	0	0	0	1	1	1		1	0	0		1	0	0	1	0
397	120 NSRL	PRJEB62461	4.3.1.2.2	2022	South Asia	India		0	0	1	1	0	1	1	0		1	0	0		1	1	0	1	0
398	19 NSRL	PRJEB62461	4.3.1.2.2	2022	South Asia	India		0	0	1	1	0	1	1	0		1	0	0		1	1	0	1	0
399	A38953	PRJEB62461	4.3.1.2.2	2022	South Asia	India		0	0	1	1	0	1	1	0		1	0	0		1	1	0	1	0
400	154 NSRL	PRJEB62461	4.3.1.2.2	2022	South Asia	India		0	0	1	1	0	1	1	0		1	0	0		1	1	0	1	0
401	9 NSRL	PRJEB62461	4.3.1.2.2	2022	South Asia	India		0	0	1	1	0	1	1	0		1	0	0		1	1	0	1	0
402	153 NSRL	PRJEB62461	4.3.1.2.2	2022	South Asia	India		0	0	1	1	0	1	1	0		1	0	0		1	1	0	1	0
403	22 NSRL	PRJEB62461	4.3.1.2.2	2022	South Asia	India		0	0	1	1	0	1	1	0		1	0	0		1	1	0	1	0
404	42 NSRL	PRJEB62461	4.3.1.2.2	2022	South Asia	India		0	0	1	1	0	1	1	0		1	0	0		1	1	0	1	0
405	116 NSRL	PRJEB62461	4.3.1.2.2	2022	South Asia	India		0	0	1	1	0	1	1	0		1	0	0		1	1	0	1	0
406	ZV2306080277	PRJEB62461	4.3.1.2.2	2023	South Asia	India		0	0	1	1	0	1	1	0		1	0	0		1	1	0	1	0
407	A104510	PRJEB62461	4.3.1.2.2	2023	South Asia	India		0	0	1	1	0	1	1	0		1	0	0		1	1	0	1	0
408	A104556	PRJEB62461	4.3.1.2.2	2023	South Asia	India		0	0	1	1	0	1	1	0		1	0	0		1	1	0	1	0
409	ZY2306130329	PRJEB62461	4.3.1.2.2	2023	South Asia	India		0	0	1	1	0	1	1	0		1	0	0		1	1	0	1	0
410	ZV2306210243	PRJEB62461	4.3.1.2.2	2023	South Asia	India		0	0	1	1	0	1	1	0		1	0	0		1	1	0	1	0
411	R1165347	PRJEB62461	4.3.1.2.2	2023	South Asia	India		0	0	1	1	0	1	1	0		1	0	0		1	1	0	1	0
412	A104558	PRJEB62461	4.3.1.2.2	2023	South Asia	India		0	0	1	1	0	1	1	0		1	0	0		1	1	0	1	0
413	ZV2306230390	PRJEB62461	4.3.1.2.2	2023	South Asia	India		0	0	1	1	0	1	1	0		1	0	0		1	1	0	1	0
414	R1164957	PRJEB62461	4.3.1.2.2	2023	South Asia	India		0	0	1	1	0	1	1	0		1	0	0		1	1	0	1	0
415	ZV2306240362	PRJEB62461	4.3.1.2.2	2023	South Asia	India		0	0	1	1	0	1	1	0		1	0	0		1	1	0	1	0
416	A105226	PRJEB62461	4.3.1.2.2	2023	South Asia	India		0	0	1	1	0	1	1	0		1	0	0		1	1	0	1	0
417	ZV2306190248	PRJEB62461	4.3.1.2.2	2023	South Asia	India		0	0	1	1	0	1	1	0		1	0	0		1	1	0	1	0
418	R1164952	PRJEB62461	4.3.1.2.2	2023	South Asia	India		0	0	1	1	0	1	1	0		1	0	0		1	1	0	1	0
419	A104309	PRJEB62461	4.3.1.2.2	2023	South Asia	India		0	0	1	1	0	1	1	0		1	0	0		1	1	0	1	0
420	BA9204		4.3.1.2.1	2023	South Asia	India		0	0	0	0	0	0	0	0		1	1	1		0	0	0	0	0
421	BA11780		4.3.1.2.1	2023	South Asia	India		0	0	0	0	0	0	0	0		1	1	1		0	0	0	0	0
422	MQUL01		4.3.1.2.1	2015	South Asia	India		0	0	0	0	1	0	1	0		1	1	1		0	0	0	1	0
423	MQUO01		4.3.1.2.1	2016	South Asia	India		0	0	0	0	1	0	1	0		1	1	1		0	0	0	1	0
424	MQUM01		4.3.1.2.1	2016	South Asia	India		0	0	0	0	1	0	1	0		1	0	0		0	0	0	1	0
425	LHST		4.3.1.2.1.1	2019	South Asia	Pakistan		1	1	1	1	0	1	1	1		1	0	0		0	0	0	0	0
426	NIFP01		4.3.1.1.P1		South Asia	Pakistan		1	1	1	1	0	1	1	1		1	0	0		0	0	0	0	0
427	SRR22801806		4.3.1.1.P1		South Asia	Pakistan		1	1	1	1	0	1	1	1		1	0	0		0	0	0	0	0
428	SRR22221299		4.3.1.1.P1		South Asia	Pakistan		1	1	1	1	0	1	1	1		1	0	0		0	0	0	0	0
429	SRR22801763		4.3.1.1.P1		South Asia	Pakistan		1	1	1	1	0	1	1	1		1	0	0		0	0	0	0	0
430	SRR22801766		4.3.1.1.P1		South Asia	Pakistan		1	1	1	1	0	1	1	1		1	0	0		0	0	0	0	0
431	SRR22221287		4.3.1.1.P1		South Asia	India		0	0	0	0	0	0	0	0		1	0	0		0	0	0	0	0
432	ERR6118166	PRJEB42715	4.3.1.1	2018	South Asia	India		0	0	0	0	0	0	0	0		1	0	0		0	0	0	0	0
433	ERR6118181	PRJEB42715	4.3.1.1	2018	South Asia	India		0	0	0	0	0	0	0	0		1	0	0		0	0	0	0	0
434	ERR6118170	PRJEB42715	4.3.1.1	2018	South Asia	India		0	0	0	0	0	0	0	0		1	0	0		0	0	0	0	0
435	ERR357632	ERP001718	4.3.1.2	2011	South Asia	Nepal		0	0	0	0	0	0	0	0		1	0	0		0	0	0	0	0
