## Supplemental Table 3 for "Genomic Insights into the emergence of Carbapenem-Resistant *Salmonella* Typhi harboring *bla*_NDM-5_ in India"

### Sheet: Sheet1
Table S2: Detailed overview of single nucleotide polymorphism (SNP)
S. No	Reference Position	Nucleotide Position	Mutation Annotation	Locus tag	Gene/Gene Synonym	Product
1	1109032	57/306	synonymous_variant c.57G>A p.Val19Val	STY1147	yccD	conserved hypothetical protein
2	2142929	498/1479	stop_gained c.498G>A p.Trp166*	STY2314	wzxC	putative transmembrane transport protein
3	2145161	1186/1371	missense_variant c.1186C>T p.His396Tyr	STY2316	manB	phosphomannomutase
4	3249157	692/1035	disruptive_inframe_deletion c.692_700delACGGCGATT p.Tyr231_Asp233del	STY3403		possible oxidoreductase
5	3924217	563/1224	missense_variant c.563G>A p.Arg188Gln	STY4064	dfp	conserved hypothetical protein
6	1116283
7	1409468
